# Microbial context predicts SARS-CoV-2 prevalence in patients and the hospital built environment

**DOI:** 10.1101/2020.11.19.20234229

**Authors:** Clarisse Marotz, Pedro Belda-Ferre, Farhana Ali, Promi Das, Shi Huang, Kalen Cantrell, Lingjing Jiang, Cameron Martino, Rachel E. Diner, Gibraan Rahman, Daniel McDonald, George Armstrong, Sho Kodera, Sonya Donato, Gertrude Ecklu-Mensah, Neil Gottel, Mariana C. Salas Garcia, Leslie Y. Chiang, Rodolfo A. Salido, Justin P. Shaffer, MacKenzie Bryant, Karenina Sanders, Greg Humphrey, Gail Ackermann, Niina Haiminen, Kristen L. Beck, Ho-Cheol Kim, Anna Paola Carrieri, Laxmi Parida, Yoshiki Vázquez-Baeza, Francesca J. Torriani, Rob Knight, Jack A. Gilbert, Daniel A. Sweeney, Sarah M. Allard

## Abstract

Synergistic effects of bacteria on viral stability and transmission are widely documented but remain unclear in the context of SARS-CoV-2. We collected 972 samples from hospitalized patients with coronavirus disease 2019 (COVID-19), their health care providers, and hospital surfaces before, during, and after admission. We screened for SARS-CoV-2 using RT-qPCR, characterized microbial communities using 16S rRNA gene amplicon sequencing, and contextualized the massive microbial diversity in this dataset through meta-analysis of over 20,000 samples. Sixteen percent of surfaces from COVID-19 patient rooms were positive, with the highest prevalence in floor samples next to patient beds (39%) and directly outside their rooms (29%). Although bed rail samples increasingly resembled the patient microbiome over time, SARS-CoV-2 was detected less there (11%). Despite viral surface contamination in almost all patient rooms, no health care workers contracted the disease, suggesting that personal protective equipment was effective in preventing transmissions. SARS-CoV-2 positive samples had higher bacterial phylogenetic diversity across human and surface samples, and higher biomass in floor samples. 16S microbial community profiles allowed for high SARS-CoV-2 classifier accuracy in not only nares, but also forehead, stool, and floor samples. Across distinct microbial profiles, a single amplicon sequence variant from the genus *Rothia* was highly predictive of SARS-CoV-2 across sample types and had higher prevalence in positive surface and human samples, even compared to samples from patients in another intensive care unit prior to the COVID-19 pandemic. These results suggest that bacterial communities may contribute to viral prevalence both in the host and hospital environment.

**One Sentence Summary:** Microbial classifier highlights specific taxa predictive of SARS-CoV-2 prevalence across diverse microbial niches in a COVID-19 hospital unit.
