## Supplementary material for "Microbial context predicts SARS-CoV-2 prevalence in patients and the hospital built environment": Data File S1

### Sheet: pairwise statistics
time	sample_type_one	sample_type_two	tstat	pvalue	pvalue-bonferroni
1	Inside Floor	Outside Floor	0.756325	0.456253	0.456253
1	Inside Floor	Bedrail	1.15594	0.264674	0.264674
1	Inside Floor	Nares	5.30754	2.51004e-05	2.51004e-05
1	Inside Floor	Stool	20.499	7.95534e-16	7.95534e-16
1	Inside Floor	Forehead	5.36342	1.29114e-05	1.29114e-05
1	Outside Floor	Bedrail	1.19691	0.248775	0.248775
1	Outside Floor	Nares	5.32684	2.39651e-05	2.39651e-05
1	Outside Floor	Stool	27.2138	1.96357e-18	1.96357e-18
1	Outside Floor	Forehead	5.39438	1.19043e-05	1.19043e-05
1	Bedrail	Nares	2.43683	0.0313389	0.0313389
1	Bedrail	Stool	12.011	4.78677e-08	4.78677e-08
1	Bedrail	Forehead	2.36468	0.0310208	0.0310208
1	Nares	Stool	3.429	0.00299291	0.00299291
1	Nares	Forehead	-1.21587	0.236922	0.236922
1	Stool	Forehead	-6.63363	1.13889e-06	1.13889e-06
2	Inside Floor	Outside Floor	-0.457842	0.650599	0.650599
2	Inside Floor	Bedrail	0.418733	0.680366	0.680366
2	Inside Floor	Nares	5.63919	3.09258e-06	3.09258e-06
2	Inside Floor	Stool	11.8926	4.72381e-11	4.72381e-11
2	Inside Floor	Forehead	5.04601	1.6108e-05	1.6108e-05
2	Outside Floor	Bedrail	0.705902	0.4904	0.4904
2	Outside Floor	Nares	5.62456	3.99803e-06	3.99803e-06
2	Outside Floor	Stool	12.7348	4.72338e-11	4.72338e-11
2	Outside Floor	Forehead	5.24363	1.068e-05	1.068e-05
2	Bedrail	Nares	2.65547	0.0151846	0.0151846
2	Bedrail	Stool	6.3652	8.19016e-05	8.19016e-05
2	Bedrail	Forehead	2.34277	0.0290682	0.0290682
2	Nares	Stool	2.14773	0.042043	0.042043
2	Nares	Forehead	-1.87934	0.0685447	0.0685447
2	Stool	Forehead	-4.94505	4.29672e-05	4.29672e-05
3	Inside Floor	Outside Floor	-1.44171	0.161322	0.161322
3	Inside Floor	Bedrail	0.861863	0.398979	0.398979
3	Inside Floor	Nares	4.24263	0.000265142	0.000265142
3	Inside Floor	Stool	12.8898	1.58225e-10	1.58225e-10
3	Inside Floor	Forehead	4.87106	3.62981e-05	3.62981e-05
3	Outside Floor	Bedrail	1.98188	0.0614039	0.0614039
3	Outside Floor	Nares	4.9872	3.8526e-05	3.8526e-05
3	Outside Floor	Stool	14.6355	1.94408e-11	1.94408e-11
3	Outside Floor	Forehead	5.94512	1.85179e-06	1.85179e-06
3	Bedrail	Nares	2.75527	0.0125903	0.0125903
3	Bedrail	Stool	9.07809	1.00773e-06	1.00773e-06
3	Bedrail	Forehead	3.06211	0.00552089	0.00552089
3	Nares	Stool	2.47183	0.0243077	0.0243077
3	Nares	Forehead	-0.777189	0.443564	0.443564
3	Stool	Forehead	-4.4937	0.000199601	0.000199601
4	Inside Floor	Outside Floor	-0.32969	0.744495	0.744495
4	Inside Floor	Bedrail	1.31282	0.205737	0.205737
4	Inside Floor	Nares	7.11567	3.89738e-07	3.89738e-07
4	Inside Floor	Stool	9.29529	1.2954e-07	1.2954e-07
4	Inside Floor	Forehead	3.88977	0.000788832	0.000788832
4	Outside Floor	Bedrail	1.83677	0.0828143	0.0828143
4	Outside Floor	Nares	8.22558	3.70914e-08	3.70914e-08
4	Outside Floor	Stool	12.9133	1.57635e-09	1.57635e-09
4	Outside Floor	Forehead	4.52196	0.000168585	0.000168585
4	Bedrail	Nares	4.43093	0.000419441	0.000419441
4	Bedrail	Stool	6.69145	8.94032e-05	8.94032e-05
4	Bedrail	Forehead	2.00006	0.0627648	0.0627648
4	Nares	Stool	2.22006	0.0448142	0.0448142
4	Nares	Forehead	-2.31166	0.0315744	0.0315744
4	Stool	Forehead	-3.77307	0.00232325	0.00232325
5	Inside Floor	Outside Floor	0.204396	0.840985	0.840985
5	Inside Floor	Bedrail	1.98549	0.0783643	0.0783643
5	Inside Floor	Nares	4.29378	0.0015768	0.0015768
5	Inside Floor	Forehead	2.92339	0.0191914	0.0191914
5	Outside Floor	Bedrail	2.49167	0.0299462	0.0299462
5	Outside Floor	Nares	5.05747	0.000280999	0.000280999
5	Outside Floor	Forehead	3.68595	0.00420487	0.00420487
5	Bedrail	Nares	2.50347	0.0407843	0.0407843
5	Bedrail	Forehead	1.49417	0.195362	0.195362
5	Nares	Forehead	-1.23664	0.262428	0.262428
6	Inside Floor	Outside Floor	-1.09334	0.297612	0.297612
6	Inside Floor	Bedrail	0.291207	0.7783	0.7783
6	Inside Floor	Nares	5.88576	0.000608166	0.000608166
6	Inside Floor	Forehead	3.4026	0.0114021	0.0114021
6	Outside Floor	Bedrail	1.22524	0.25158	0.25158
6	Outside Floor	Nares	7.05935	0.00010618	0.00010618
6	Outside Floor	Forehead	4.50905	0.0019783	0.0019783
6	Bedrail	Nares	4.66083	0.00552796	0.00552796
6	Bedrail	Forehead	2.62158	0.0470084	0.0470084
6	Nares	Forehead	-2.68158	0.0551377	0.0551377
7	Inside Floor	Outside Floor	0.0765277	0.939544	0.939544
7	Inside Floor	Bedrail	3.13691	0.00569959	0.00569959
7	Inside Floor	Nares	2.82554	0.0104492	0.0104492
7	Inside Floor	Stool	7.28315	1.83339e-06	1.83339e-06
7	Inside Floor	Forehead	3.16665	0.00507985	0.00507985
7	Outside Floor	Bedrail	3.67019	0.00175113	0.00175113
7	Outside Floor	Nares	3.10942	0.00552553	0.00552553
7	Outside Floor	Stool	9.51605	5.45279e-08	5.45279e-08
7	Outside Floor	Forehead	3.98644	0.000790304	0.000790304
7	Bedrail	Nares	-0.173974	0.865357	0.865357
7	Bedrail	Stool	3.42681	0.0140259	0.0140259
7	Bedrail	Forehead	-0.651077	0.531267	0.531267
7	Nares	Stool	2.84508	0.0216423	0.0216423
7	Nares	Forehead	-0.304712	0.766273	0.766273
7	Stool	Forehead	-10.2073	1.86845e-05	1.86845e-05
Post-patient	Inside Floor	Outside Floor	-1.1197	0.313726	0.313726
Post-patient	Inside Floor	Bedrail	-2.06454	0.0938894	0.0938894
Post-patient	Outside Floor	Bedrail	-0.972473	0.385882	0.385882
Pre-patient	Inside Floor	Outside Floor	-0.790779	0.437913	0.437913
Pre-patient	Inside Floor	Bedrail	0.143095	0.888803	0.888803
Pre-patient	Outside Floor	Bedrail	0.538474	0.600096	0.600096

### Sheet: lowercase letter comparison key
key	comparison
a	Inside Floor vs Outside Floor
b	Inside Floor vs Bedrail
c	Inside Floor vs Nares
d	Inside Floor vs Stool
e	Inside Floor vs Forehead
f	Outside Floor vs Bedrail
g	Outside Floor vs Nares
h	Outside Floor vs Stool
i	Outside Floor vs Forehead
j	Bedrail vs Nares
k	Bedrail vs Stool
l	Bedrail vs Forehead
m	Nares vs Stool
n	Nares vs Forehead
o	Stool vs Forehead
